# Delta Variant SARS-CoV-2 infections in pediatric cases during the second wave in India

**DOI:** 10.1101/2021.12.09.21266954

**Authors:** Pragya D. Yadav, Gunjan Kumar, Aparna Mukherjee, Dimpal A. Nyayanit, Anita M. Shete, Rima R. Sahay, Abhinendra Kumar, Triparna Majumdar, Savita Patil, Priyanka Pandit, Yash Joshi, Manisha Dudhmal, Samiran Panda, Lokesh Kumar Sharma, ML Kala Yadav, Jayanthi Shastri, Mayank Gangwar, Ashok Munivenkattapa, Varsha Potdar, K Nagamani, Kapil Goyal, Ravisekhar Gadepalli, Maria Thomas, Suruchi Shukla, P Nagraj, Vivek Gupta, Gaurav Dalela, Nawaz Umar, Sweety M Patel

**Author notes:** **Correspondence:** Maximum Containment Laboratory, Indian Council of Medical Research-National Institute of Virology, Sus Road, Pashan, Pune 411021, India /290. equal first author (Pragya D. Yadav, Gunjan Kumar, Aparna Mukherjee). All authors have contributed equally (ML Kala Yadav, Jayanthi Shastri, Mayank Gangwar, Ashok Munivenkattapa, K Nagamani, Kapil Goyal, Ravisekhar Gadepalli, Maria Thomas, Suruchi Shukla, P Nagraj, Vivek Gupta, Gaurav Dalela, Nawaz Umar, Sweety M Patel).

## Abstract

The aim of this study was to identify the SARS-CoV-2 lineages circulating in the pediatric population of India during the second wave of the pandemic. Clinical and demographic details linked with the nasopharyngeal/oropharyngeal swabs (NPS/OPS) collected from SARS-CoV-2 cases (n=583) aged 0-18 year and tested positive by real-time RT-PCR were retrieved from March to June 2021.Symptoms were reported among 37.2% of patients and 14.8% reported to be hospitalized. The E gene CT value had significant statistical difference at the point of sample collection when compared to that observed in the sequencing laboratory. Out of these 512 sequences 372 were VOCs, 51 were VOIs. Most common lineages observed were Delta, followed by Kappa, Alpha and B.1.36, seen in 65.82%, 9.96%, 6.83% and 4.68%, respectively in the study population. Overall, it was observed that Delta strain was the leading cause of SARS-CoV-2 infection in Indian children during the second wave of the pandemic. We emphasize on the need of continuous genomic surveillance in SARS-CoV-2 infection even amongst children.
