## Supplementary table for "Delta Variant SARS-CoV-2 infections in pediatric cases during the second wave in India"

### Sheet: Sheet1
MCLNo	Age	Symptomatic/ asymptomatic	State	SARS CoV-2 result with CT Value	Total read	Relevant read	Length recovered	Percentage oF genome recovered	Pangolin Lineage	Circulating clade
MCL-21-H-3020	6-10 yrs	-	Karnatka	14.9	864034	824315	29778	99.582	B.1.617.2	GK
MCL-21-H-3021	0-5 yrs	-	Karnatka	17.4	908430	804977	29546	98.8061	B.1.617.2	GK
MCL-21-H-3022	11-20 yrs	-	Karnatka	16.2	1075102	1026648	29769	99.5519	B.1.617.2	GK
MCL-21-H-3023	16-18 yrs	-	Karnatka	20.7	898818	842427	29637	99.1105	B.1.617.2	GK
MCL-21-H-3024	16-18 yrs	-	Karnatka	19.8	913300	874528	29612	99.0269	B.1.617.2	GK
MCL-21-H-3025	6-10 yrs	-	Karnatka	23.7	512422	441901	29494	98.6322	B.1.617.2	GK
MCL-21-H-3026	0-5 yrs	-	Karnatka	25.2	975680	550132	29378	98.2443	B.1.617.2	GK
MCL-21-H-3027	6-10 yrs	-	Karnatka	18.9	909366	897440	29695	99.3044	B.1.617.2	GK
MCL-21-H-3028	16-18 yrs	-	Karnatka	16.9	980206	940978	29727	99.4114	B.1.617.2	GK
MCL-21-H-3029	16-18 yrs	-	Karnatka	22.8	805964	677028	29553	98.8295	B.1.1.7	GR
MCL-21-H-3030	16-18 yrs	-	Karnatka	20.5	1145434	1125813	29681	99.2576	B.1.617.2	GK
MCL-21-H-3031	0-5 yrs	-	Karnatka	20.6	1067054	1051596	29875	99.9064	B.1.617.2	GK
MCL-21-H-3032	0-5 yrs	-	Karnatka	26.2	644138	501812	29391	98.2878	B.1.617.2	GK
MCL-21-H-3033	16-18 yrs	-	Karnatka	19.6	525068	485565	29825	99.7392	B.1.617.2	GK
MCL-21-H-3034	6-10 yrs	-	Karnatka	21.1	994456	970708	29852	99.8294	B.1.617.2	GK
MCL-21-H-3035	0-5 yrs	-	Karnatka	17.13	852804	785021	29712	99.3613	B.1.617.2	GK
MCL-21-H-3036	6-10 yrs	-	Karnatka	22	981236	968441	29689	99.2844	B.1.617.2	GK
MCL-21-H-3037	6-10 yrs	-	Karnatka	16.3	824344	704963	29627	99.077	B.1.617.2	GK
MCL-21-H-3038	6-10 yrs	-	Karnatka	14.4	1320786	1304745	29883	99.9331	B.1.617.2	GK
MCL-21-H-3039	16-18 yrs	-	Karnatka	21.4	900312	821470	29586	98.9399	B.1.617.2	GK
MCL-21-H-3040	6-10 yrs	-	Karnatka	19.5	783602	750609	29544	98.7995	B.1.617.2	GK
MCL-21-H-3042	6-10 yrs	-	Karnatka	15.67	1180296	1170331	29866	99.8763	B.1.617.2	GK
MCL-21-H-3043	11-15 yrs	-	Karnatka	26.3	898794	804911	29458	98.5119	B.1.617.2	GK
MCL-21-H-3044	0-5 yrs	-	Karnatka	15.8	618576	608112	29783	99.5987	B.1.617.2	GK
MCL-21-H-3045	16-18 yrs	-	Karnatka	20	1022000	957977	29667	99.2108	B.1.617.2	GK
MCL-21-H-3046	6-10 yrs	-	Karnatka	19.4	1020184	924668	29656	99.174	B.1.617.2	GK
MCL-21-H-3047	11-15 yrs	-	Karnatka	22.4	508538	445488	29527	98.7426	B.1.617.1	G
MCL-21-H-3048	11-15 yrs	-	Karnatka	20	1010564	982204	29855	99.8395	B.1.617.1	G
MCL-21-H-3050	16-18 yrs	-	Karnatka	11.9	772820	757908	29873	99.8997	B.1.617.2	GK
MCL-21-H-3051	16-18 yrs	-	Karnatka	16.3	1038394	1025740	29870	99.8896	B.1.617.2	GK
MCL-21-H-3052	16-18 yrs	-	Karnatka	20.3	1102212	1058421	29604	99.0001	B.1.617.2	GK
MCL-21-H-3053	16-18 yrs	-	Karnatka	16	1106866	1085821	29837	99.7793	B.1.617.2	GK
MCL-21-H-3054	16-18 yrs	-	Karnatka	14.8	1457522	1444321	29896	99.9766	B.1.617.2	GK
MCL-21-H-3055	16-18 yrs	-	Karnatka	16.8	1015968	1006472	29675	99.2375	B.1.617.2	GK
MCL-21-H-3056	16-18 yrs	-	Karnatka	15.4	1148708	1133935	29889	99.9532	B.1.617.2	GK
MCL-21-H-3057	11-15 yrs	-	Karnatka	25.3	1010986	862597	29555	98.8362	B.1.617.2	GK
MCL-21-H-3058	6-10 yrs	-	Karnatka	22.5	1035314	1009707	29634	99.1004	B.1.617.2	GK
MCL-21-H-3059	0-5 yrs	-	Karnatka	18.5	1012206	983818	29705	99.3379	B.1.617.2	GK
MCL-21-H-3061	16-18 yrs	-	Karnatka	16	962698	946299	29896	99.9766	B.1.617.2	GK
MCL-21-H-3062	0-5 yrs	-	Karnatka	15.9	1021914	972539	29766	99.5419	B.1.617.2	GK
MCL-21-H-3065	6-10 yrs	-	Karnatka	17	918938	895779	29782	99.5954	B.1.617.2	GK
MCL-21-H-3066	16-18 yrs	-	Karnatka	22.7	855188	796994	29748	99.4817	B.1.617.2	GK
MCL-21-H-3067	16-18 yrs	-	Karnatka	13.6	1015670	975028	29889	99.9532	B.1.617.2	GK
MCL-21-H-3068	11-15 yrs	-	Karnatka	27.3	834836	674740	29324	98.0637	B.1.617.2	GK
MCL-21-H-3069	16-18 yrs	-	Karnatka	20	1048800	1001805	29876	99.9097	B.1.617.2	GK
MCL-21-H-3070	0-5 yrs	-	Karnatka	14.7	810040	790316	29897	99.9799	B.1.617.2	GK
MCL-21-H-3071	16-18 yrs	-	Karnatka	16.9	1200762	1167132	29829	99.7525	B.1.617.2	GK
MCL-21-H-3344	6-10 yrs	-	Karnatka	20.2	1292124	1154083	29807	99.679	B.1.617.2	GK
MCL-21-H-3345	16-18 yrs	-	Karnatka	16.2	1576988	1469694	29839	99.786	B.1.617.2	GK
MCL-21-H-3346	11-15 yrs	-	Karnatka	17.3	897532	839279	29653	99.164	B.1.617.2	GK
MCL-21-H-3347	16-18 yrs	-	Karnatka	14.1	1479756	1423302	29865	99.8729	B.1.617.2	GK
MCL-21-H-3349	16-18 yrs	-	Karnatka	23	1343274	1115588	29609	99.0168	B.1.617.2	GK
MCL-21-H-3350	16-18 yrs	-	Karnatka	18.5	1672840	1595389	29815	99.7057	B.1.617.2	GK
MCL-21-H-3353	11-15 yrs	-	Karnatka	24.4	1032810	854228	29594	98.9667	B.1.1.7	GR
MCL-21-H-3354	11-15 yrs	-	Karnatka	21.6	1102720	940683	29630	99.087	B.1.617.2	GK
MCL-21-H-3360	11-15 yrs	-	Karnatka	19.7	1660816	1631267	29843	99.7994	B.1.617.2	GK
MCL-21-H-3361	11-15 yrs	-	Karnatka	17.2	1571176	1546655	29818	99.7157	B.1.617.2	GK
MCL-21-H-3362	6-10 yrs	-	Karnatka	22	1264144	1022422	29884	99.9365	B.1.617.2	GK
MCL-21-H-3363	11-15 yrs	-	Karnatka	20.8	1453176	1399028	29750	99.4883	B.1.617.2	GK
MCL-21-H-3364	16-18 yrs	-	Karnatka	19.1	1506208	1084900	29688	99.281	B.1.617.2	GK
MCL-21-H-3365	16-18 yrs	-	Karnatka	27.1	1122554	805357	29391	98.2878	B.1.617.2	GK
MCL-21-H-3366	6-10 yrs	-	Karnatka	20.5	1201616	1094431	29737	99.4449	B.1.617.2	GK
MCL-21-H-3367	11-15 yrs	-	Karnatka	17.5	1643788	1624301	29798	99.6489	B.1.617.2	GK
MCL-21-H-3368	16-18 yrs	-	Karnatka	19.3	1441582	1423088	29709	99.3512	B.1.617.2	GK
MCL-21-H-3369	6-10 yrs	-	Karnatka	20.7	1388820	1362115	29715	99.3713	B.1.617.2	GK
MCL-21-H-3370	16-18 yrs	-	Karnatka	14.9	1406044	1391102	29856	99.8428	B.1.617.2	GK
MCL-21-H-3371	11-15 yrs	-	Karnatka	20.8	464780	450190	29490	98.6189	B.1.617.2	GK
MCL-21-H-3372	16-18 yrs	-	Karnatka	17.6	1293356	1275569	29680	99.2543	B.1.617.2	GK
MCL-21-H-3373	11-15 yrs	-	Karnatka	22.6	1037616	904461	29490	98.6189	B.1.617.2	GK
MCL-21-H-3377	16-18 yrs	-	Karnatka	21.53	1596292	1517386	29885	99.9398	B.1.617.2	GK
MCL-21-H-3381	16-18 yrs	-	Karnatka	21.25	1386814	1359421	29799	99.6522	B.1.617.2	GK
MCL-21-H-3382	16-18 yrs	-	Karnatka	13.3	1577612	1547059	29879	99.9197	B.1.617.2	GK
MCL-21-H-3383	11-15 yrs	-	Karnatka	28.12	951834	860807	29671	99.2242	B.1.617.2	GK
MCL-21-H-3384	11-15 yrs	-	Karnatka	28.7	1022786	632935	29564	98.8663	B.1.617.2	GK
MCL-21-H-3385	6-10 yrs	-	Karnatka	16	1102408	1086753	29829	99.7525	B.1.617.2	GK
MCL-21-H-3386	16-18 yrs	-	Karnatka	23.3	1271336	985697	29564	98.8663	B.1.617.2	GK
MCL-21-H-3388	6-10 yrs	-	Karnatka	24.3	491136	426931	29496	98.6389	B.1.617.2	GK
MCL-21-H-3391	11-15 yrs	-	Karnatka	25.3	1417150	1104255	29859	99.8529	B.1.617.2	GK
MCL-21-H-3393	6-10 yrs	-	Karnatka	27.1	636538	469276	29358	98.1774	B.1.617.2	GK
MCL-21-H-3394	0-5 yrs	-	Karnatka	25.1	932960	765343	29355	98.1674	B.1.617.2	GK
MCL-21-H-3395	6-10 yrs	-	Karnatka	23.2	1336884	1195681	29715	99.3713	B.1.617.2	GK
MCL-21-H-3396	11-15 yrs	-	Karnatka	16.8	1462972	1399727	29724	99.4014	B.1.617.2	GK
MCL-21-H-3397	11-15 yrs	-	Karnatka	21.4	1529708	1360274	29776	99.5753	B.1.617.2	GK
MCL-21-H-3398	16-18 yrs	-	Karnatka	14.1	1620266	1586683	29876	99.9097	B.1.617.2	GK
MCL-21-H-3399	16-18 yrs	-	Karnatka	19	1490456	1337316	29675	99.2375	B.1.617.2	GK
MCL-21-H-3400	0-5 yrs	-	Karnatka	25.2	1547240	1461114	29640	99.1205	B.1.617.2	GK
MCL-21-H-3401	11-15 yrs	-	Karnatka	19.9	1648742	1620501	29885	99.9398	B.1.617.2	GK
MCL-21-H-3402	11-15 yrs	-	Karnatka	18.5	1337384	1304016	29761	99.5251	B.1.617.2	GK
MCL-21-H-3403	16-18 yrs	-	Karnatka	17.9	1549192	1534812	29806	99.6756	B.1.617.2	GK
MCL-21-H-3404	6-10 yrs	-	Karnatka	27.2	1089194	1019268	29842	99.796	B.1.617.2	GK
MCL-21-H-3405	6-10 yrs	-	Karnatka	17	1791008	1739405	29844	99.8027	B.1.617.2	GK
MCL-21-H-3406	6-10 yrs	-	Karnatka	20.6	1697882	1447968	29733	99.4315	B.1.617.2	GK
MCL-21-H-3408	16-18 yrs	-	Karnatka	22.86	1890546	1835168	29680	99.2543	B.1.617.2	GK
MCL-21-H-3410	0-5 yrs	-	Karnatka	18	1511350	1421740	29659	99.184	B.1.617.2	GK
MCL-21-H-3411	16-18 yrs	-	Karnatka	25.3	1283954	931724	29321	98.0537	B.1.617.2	GK
MCL-21-H-3412	11-15 yrs	-	Karnatka	18.2	1754408	1569852	29730	99.4215	B.1.617.2	GK
MCL-21-H-3413	11-15 yrs	-	Karnatka	19.2	1631772	1500815	29843	99.7994	B.1.617.2	GK
MCL-21-H-3414	0-5 yrs	-	Karnatka	15.5	1983456	1723264	29845	99.806	B.1.617.2	GK
MCL-21-H-4229	11-15 yrs	-	Karnatka	15.07	1221764	1218660	29891	99.9599	B.1.617.2	GK
MCL-21-H-4230	16-18 yrs	-	Karnatka	20.4	1085438	1082526	29818	99.7157	B.1.617.2	GK
MCL-21-H-4231	16-18 yrs	-	Karnatka	20.1	1224054	1221254	29795	99.6388	B.1.617.2	GK
MCL-21-H-4232	0-5 yrs	-	Karnatka	22	1006628	1002771	29727	99.4114	B.1.617.2	GK
MCL-21-H-4233	6-10 yrs	-	Karnatka	17.2	968960	965869	29840	99.7893	B.1.617.1	G
MCL-21-H-4234	6-10 yrs	-	Karnatka	25.1	960562	945660	29710	99.3546	B.1.617.2	GK
MCL-21-H-4235	16-18 yrs	-	Karnatka	24.2	1197078	1192061	29659	99.184	B.1.617.2	GK
MCL-21-H-4236	0-5 yrs	-	Karnatka	21.1	1282434	1272791	29709	99.3512	B.1.617.2	GK
MCL-21-H-4237	16-18 yrs	-	Karnatka	22.8	949954	942829	29866	99.8763	B.1.617.2	GK
MCL-21-H-4239	11-15 yrs	-	Karnatka	17.5	844980	839504	29727	99.4114	B.1.617.2	GK
MCL-21-H-4240	16-18 yrs	-	Karnatka	15.4	1159902	1151623	29895	99.9732	B.1.617.2	GK
MCL-21-H-4242	11-15 yrs	-	Karnatka	26.79	909278	876266	29407	98.3413	B.1.617.2	GK
MCL-21-H-4243	6-10 yrs	-	Karnatka	17.06	934232	929854	29846	99.8094	B.1.617.2	GK
MCL-21-H-4244	11-15 yrs	-	Karnatka	22.4	1118096	1109599	29874	99.903	B.1.617.2	GK
MCL-21-H-4247	11-15 yrs	-	Karnatka	24.4	886800	872263	29658	99.1807	B.1.617.2	GK
MCL-21-H-4248	11-15 yrs	-	Karnatka	20.5	1069800	1062904	29778	99.582	B.1.617.2	GK
MCL-21-H-4249	16-18 yrs	-	Karnatka	19.3	719856	717187	29675	99.2375	B.1.617.2	GK
MCL-21-H-4251	11-15 yrs	-	Karnatka	27.6	849706	751397	29405	98.3346	B.1.617.2	GK
MCL-21-H-4252	16-18 yrs	-	Karnatka	18.7	509036	505753	29760	99.5218	B.1.617.2	GK
MCL-21-H-4253	6-10 yrs	-	Karnatka	23	945144	928662	29632	99.0937	B.1.617.2	GK
MCL-21-H-4254	6-10 yrs	-	Karnatka	17.3	1027840	975185	29643	99.1305	B.1.617.2	GK
MCL-21-H-4255	0-5 yrs	-	Karnatka	19.3	1155498	869732	29832	99.7626	B.1.617.2	GK
MCL-21-H-4256	11-15 yrs	-	Karnatka	23.2	925440	843015	29862	99.8629	B.1.617.2	GK
MCL-21-H-4258	11-15 yrs	-	Karnatka	19.5	1190568	1181410	29746	99.475	B.1.617.2	GK
MCL-21-H-4260	16-18 yrs	-	Karnatka	17.4	1056568	1053439	29825	99.7392	B.1.617.2	GK
MCL-21-H-4262	16-18 yrs	-	Karnatka	16.1	1070618	1066600	29897	99.9799	B.1.617.2	GK
MCL-21-H-4263	16-18 yrs	-	Karnatka	26	945026	813266	29654	99.1673	B.1.617.2	GK
MCL-21-H-4265	6-10 yrs	-	Karnatka	22	968280	951916	29632	99.0937	B.1.617.2	GK
MCL-21-H-4269	11-15 yrs	-	Karnatka	21.7	1081692	1062264	29612	99.0269	B.1.617.2	GK
MCL-21-H-4270	11-15 yrs	-	Karnatka	16	933000	874231	29778	99.582	B.1.617.2	GK
MCL-21-H-4274	16-18 yrs	-	Karnatka	26.6	485656	471174	29607	99.0101	B.1.617.2	GK
MCL-21-H-4275	11-15 yrs	-	Karnatka	24.2	883442	843879	29592	98.96	B.1.617.2	GK
MCL-21-H-4278	11-15 yrs	-	Karnatka	24.6	1040986	1029343	29605	99.0034	B.1.617.2	GK
MCL-21-H-4279	11-15 yrs	-	Karnatka	21.3	821764	801909	29882	99.9298	B.1.617.2	GK
MCL-21-H-4283	0-5 yrs	-	Karnatka	28	759404	692710	29340	98.1172	B.1.617.2	GK
MCL-21-H-4284	6-10 yrs	-	Karnatka	22.6	834240	832103	29478	98.5787	B.1.617.2	GK
MCL-21-H-4285	0-5 yrs	-	Karnatka	21.3	825820	816971	29546	98.8061	B.1.617.2	GK
MCL-21-H-4287	11-15 yrs	-	Karnatka	21	898596	896106	29577	98.9098	B.1.617.2	GK
MCL-21-H-4288	6-10 yrs	-	Karnatka	18.3	1056750	985988	29663	99.1974	B.1.617.2	GK
MCL-21-H-4289	11-15 yrs	-	Karnatka	16.8	921022	841777	29736	99.4415	B.1.617.2	GK
MCL-21-H-4290	11-15 yrs	-	Karnatka	25.5	819346	624796	29524	98.7326	B.1.617.2	GK
MCL-21-H-4291	16-18 yrs	-	Karnatka	25.4	939220	927333	29534	98.766	B.1.617.2	GK
MCL-21-H-4292	0-5 yrs	-	Karnatka	24.3	969984	755232	29478	98.5787	B.1.617.2	GK
MCL-21-H-4293	0-5 yrs	-	Karnatka	13.3	1032122	1014751	29889	99.9532	B.1.617.2	GK
MCL-21-H-4294	11-15 yrs	-	Karnatka	19.6	1225130	1216726	29383	98.261	B.1.617.2	GK
MCL-21-H-6411	11-15 yrs	-	Karnatka	24.8	642930	547383	29602	98.9934	B.1.617.2	GK
MCL-21-H-6413	11-15 yrs	-	Karnatka	23.1	799078	796737	29722	99.3947	B.1.617.2	GK
MCL-21-H-6414	11-15 yrs	-	Karnatka	16	865212	858717	29890	99.9565	B.1.617.2	GK
MCL-21-H-6415	11-15 yrs	-	Karnatka	21.1	869936	840332	29778	99.582	B.1.617.2	GK
MCL-21-H-6416	11-15 yrs	-	Karnatka	22	560870	532802	29598	98.98	B.1.617.2	GK
MCL-21-H-6417	6-10 yrs	-	Karnatka	24.9	661544	638955	29599	98.9834	B.1.617.2	GK
MCL-21-H-6419	16-18 yrs	-	Karnatka	25.6	552844	517091	29676	99.2409	B.1.617.2	GK
MCL-21-H-6423	11-15 yrs	-	Karnatka	25.3	855230	804158	29550	98.8195	B.1.617.2	GK
MCL-21-H-6424	16-18 yrs	-	Karnatka	21.1	667800	661561	29524	98.7326	B.1.617.2	GK
MCL-21-H-6425	6-10 yrs	-	Karnatka	26.4	666616	615022	29621	99.057	B.1.617.2	GK
MCL-21-H-6426	11-15 yrs	-	Karnatka	20.7	705222	664854	29632	99.0937	B.1.617.2	GK
MCL-21-H-6427	11-15 yrs	-	Karnatka	16.9	693752	693752	29738	99.4482	B.1.617.2	GK
MCL-21-H-6428	0-5 yrs	-	Karnatka	17.4	484086	474865	29810	99.689	B.1.617.2	GK
MCL-21-H-6429	16-18 yrs	-	Karnatka	21.8	700514	662064	29683	99.2643	B.1.617.2	GK
MCL-21-H-6430	11-15 yrs	-	Karnatka	20.7	759870	736060	29657	99.1773	B.1.617.2	GK
MCL-21-H-6431	16-18 yrs	-	Karnatka	18.6	865548	849497	29657	99.1773	B.1.617.2	GK
MCL-21-H-6432	0-5 yrs	-	Karnatka	26.4	699174	605698	29494	98.6322	B.1.617.2	GK
MCL-21-H-6433	11-15 yrs	-	Karnatka	24.2	758730	755478	29667	99.2108	B.1.617.2	GK
MCL-21-H-6434	11-15 yrs	-	Karnatka	25	529206	505394	29475	98.5687	B.1.617.2	GK
MCL-21-H-6435	11-15 yrs	-	Karnatka	23	909638	879709	29654	99.1673	B.1.617.2	GK
MCL-21-H-6436	6-10 yrs	-	Karnatka	15.2	922108	915826	29846	99.8094	B.1.617.2	GK
MCL-21-H-6437	16-18 yrs	-	Karnatka	15.9	884808	876720	29843	99.7994	B.1.617.2	GK
MCL-21-H-6438	11-15 yrs	-	Karnatka	19.4	630068	627584	29867	99.8796	B.1.617.2	GK
MCL-21-H-6439	0-5 yrs	-	Karnatka	20.3	687076	662312	29654	99.1673	B.1.617.2	GK
MCL-21-H-6440	16-18 yrs	-	Karnatka	26.5	688152	652531	29405	98.3346	B.1.617.2	GK
MCL-21-H-6441	0-5 yrs	-	Karnatka	17.3	726074	723019	29824	99.7358	B.1.617.2	GK
MCL-21-H-6442	16-18 yrs	-	Karnatka	18.7	891838	881953	29799	99.6522	B.1.617.2	GK
MCL-21-H-6443	11-15 yrs	-	Karnatka	19.9	826010	804106	29748	99.4817	B.1.617.2	GK
MCL-21-H-6444	11-15 yrs	-	Karnatka	20.71	731046	683804	29671	99.2242	B.1.617.2	GK
MCL-21-H-6446	16-18 yrs	-	Karnatka	19.7	788800	769137	29610	99.0202	B.1.617.2	GK
MCL-21-H-6447	11-15 yrs	-	Karnatka	17.6	734622	727100	29676	99.2409	B.1.617.2	GK
MCL-21-H-6448	11-15 yrs	-	Karnatka	24.56	621338	543959	29615	99.0369	B.1.617.2	GK
MCL-21-H-6449	11-15 yrs	-	Karnatka	19.8	886266	857386	29687	99.2777	B.1.617.2	GK
MCL-21-H-6450	16	-	Karnatka	20.3	407686	393037	29725	99.4047	B.1.617.2	GK
MCL-21-H-6451	11	-	Karnatka	26.1	594948	517193	29579	98.9165	B.1.617.2	GK
MCL-21-H-6452	11-15 yrs	-	Karnatka	17	801470	791680	29769	99.5519	B.1.617.2	GK
MCL-21-H-6453	16-18 yrs	-	Karnatka	25.4	920106	874698	29821	99.7258	B.1.617.2	GK
MCL-21-H-6454	11-15 yrs	-	Karnatka	20.1	823802	805686	29882	99.9298	B.1.617.2	GK
MCL-21-H-6455	16-18 yrs	-	Karnatka	23.5	707898	648291	29609	99.0168	B.1.617.2	GK
MCL-21-H-6456	11-15 yrs	-	Karnatka	24.7	341610	332838	29431	98.4216	B.1.617.2	GK
MCL-21-H-6457	11-15 yrs	-	Karnatka	26.9	663208	591088	29589	98.9499	B.1.617.2	GK
MCL-21-H-6458	11-15 yrs	-	Karnatka	22	600882	579255	29795	99.6388	B.1.617.2	GK
MCL-21-H-3072	11-15 yrs	-	Uttar Pradesh	17.3	989978	929273	29693	99.2977	B.1.617.2	GK
MCL-21-H-3073	6-10 yrs	-	Uttar Pradesh	25	950412	757661	29678	99.2476	B.1.617.2	GK
MCL-21-H-3074	11-15 yrs	-	Uttar Pradesh	26.7	1076824	927776	29510	98.6858	B.1.617.2	GK
MCL-21-H-3075	11-15 yrs	-	Uttar Pradesh	24.1	1042944	768445	29735	99.4382	B.1.617.2	GK
MCL-21-H-3076	6-10 yrs	-	Uttar Pradesh	22.5	712824	544535	29445	98.4684	B.1.617.2	GK
MCL-21-H-3077	11-15 yrs	-	Uttar Pradesh	17.1	551812	473948	29661	99.1907	B.1.617.2	GK
MCL-21-H-3078	6-10 yrs	-	Uttar Pradesh	20.1	1155926	1104974	29741	99.4582	B.1.617.2	GK
MCL-21-H-3079	6-10 yrs	-	Uttar Pradesh	20.1	1242528	1060383	29834	99.7693	B.1.617.1	G
MCL-21-H-3080	6-10 yrs	-	Uttar Pradesh	20	1176280	1137950	29638	99.1138	B.1.617.2	GK
MCL-21-H-3081	0-5 yrs	-	Uttar Pradesh	21.9	1083540	985543	29674	99.2342	B.1.617.2	GK
MCL-21-H-3082	6-10 yrs	-	Uttar Pradesh	19.4	1190402	1150049	29785	99.6054	B.1.617.2	GK
MCL-21-H-3083	0-5 yrs	-	Uttar Pradesh	17.6	1184050	1126032	29837	99.7793	B.1.617.2	GK
MCL-21-H-3084	0-5 yrs	-	Uttar Pradesh	22.1	902744	769606	29625	99.0703	B.1.617.2	GK
MCL-21-H-3085	11-15 yrs	-	Uttar Pradesh	20.8	960318	939867	29729	99.4181	B.1.617.2	GK
MCL-21-H-3086	11-15 yrs	-	Uttar Pradesh	18.1	1306430	1250519	29746	99.475	B.1.617.2	GK
MCL-21-H-3087	6-10 yrs	-	Uttar Pradesh	24.3	1328914	1001483	29549	98.8162	B.1.617.2	GK
MCL-21-H-3088	16-18 yrs	-	Uttar Pradesh	19.5	977068	856206	29502	98.659	B.1.617.2	GK
MCL-21-H-3089	16-18 yrs	-	Uttar Pradesh	27.2	750446	439113	29392	98.2911	B.1.617.2	GK
MCL-21-H-3090	6-10 yrs	-	Uttar Pradesh	21.2	971620	818972	29549	98.8162	B.1.617.2	GK
MCL-21-H-3091	6-10 yrs	-	Uttar Pradesh	26.2	897098	640192	29528	98.7459	B.1.617.2	GK
MCL-21-H-3093	16-18 yrs	-	Uttar Pradesh	25.5	1103118	782703	29445	98.4684	B.1.617.2	GK
MCL-21-H-3094	16-18 yrs	-	Uttar Pradesh	24.1	1120608	1074720	29749	99.485	B.1.617.2	GK
MCL-21-H-3095	16-18 yrs	-	Uttar Pradesh	19.7	1111028	795914	29512	98.6924	B.1.617.2	GK
MCL-21-H-3096	16-18 yrs	-	Uttar Pradesh	19.6	1116354	1001384	29778	99.582	B.1.617.2	GK
MCL-21-H-3097	16-18 yrs	-	Uttar Pradesh	19.6	862642	517267	29511	98.6891	B.1.617.2	GK
MCL-21-H-3098	16-18 yrs	-	Uttar Pradesh	20	1027086	831478	29588	98.9466	B.1.617.2	GK
MCL-21-H-3099	6-10 yrs	-	Uttar Pradesh	19.5	1000790	845653	29834	99.7693	B.1.617.2	GK
MCL-21-H-3100	16-18 yrs	-	Uttar Pradesh	20	819770	740541	29623	99.0636	B.1.617.2	GK
MCL-21-H-3101	16-18 yrs	-	Uttar Pradesh	24.2	978726	848596	29813	99.699	B.1.617.2	GK
MCL-21-H-3102	16-18 yrs	-	Uttar Pradesh	24.9	861692	695069	29310	98.0169	B.1.617.2	GK
MCL-21-H-3103	11-15 yrs	-	Uttar Pradesh	22.1	1010730	598866	29420	98.3848	B.1.617.2	GK
MCL-21-H-3104	11-15 yrs	-	Uttar Pradesh	22.8	1197722	729093	29382	98.2577	B.1.617.2	GK
MCL-21-H-3105	11-15 yrs	-	Uttar Pradesh	18.4	951992	538862	29527	98.7426	B.1.617.2	GK
MCL-21-H-3106	16-18 yrs	-	Uttar Pradesh	22.2	1003264	682054	29496	98.6389	B.1.617.2	GK
MCL-21-H-3108	0-5 yrs	-	Uttar Pradesh	13.6	1069070	995561	29893	99.9666	B.1.617.2	GK
MCL-21-H-3109	16-18 yrs	-	Uttar Pradesh	27.2	778024	533261	29453	98.4951	B.1.617.2	GK
MCL-21-H-3111	16-18 yrs	-	Uttar Pradesh	22.9	796834	452082	29414	98.3647	B.1.617.2	GK
MCL-21-H-3113	16-18 yrs	-	Uttar Pradesh	16.4	1090098	907993	29633	99.0971	B.1.617.2	GK
MCL-21-H-3114	16-18 yrs	-	Uttar Pradesh	20.1	1102548	611138	29532	98.7593	B.1.617.2	GK
MCL-21-H-3116	6-10 yrs	-	Uttar Pradesh	24.1	772826	619975	29650	99.1539	B.1.617.2	GK
MCL-21-H-3117	11-15 yrs	-	Uttar Pradesh	26.7	1005872	753990	29461	98.5219	B.1.617.2	GK
MCL-21-H-3118	11-15 yrs	-	Uttar Pradesh	21.2	1201544	721598	29393	98.2945	B.1.617.2	GK
MCL-21-H-3418	11-15 yrs	-	Punjab	19.5	1377930	1234376	29888	99.9498	B.1.36	GH
MCL-21-H-3420	11-15 yrs	-	Punjab	22.6	1831060	1725915	29888	99.9498	B.1.36	GH
MCL-21-H-3421	16-18 yrs	-	Punjab	22	1088330	694196	29590	98.9533	B.1.1	GR
MCL-21-H-3422	16-18 yrs	-	Punjab	16.7	1421386	1282788	29841	99.7927	B.1.1.216	GR
MCL-21-H-3424	16-18 yrs	-	Punjab	15.6	1328672	1222157	29886	99.9431	B.1.1.216	GR
MCL-21-H-3425	16-18 yrs	-	Punjab	18.1	1703730	1625077	29876	99.9097	B.1.1.7	GR
MCL-21-H-3429	0-5 yrs	-	Punjab	16.6	1602914	1405290	29885	99.9398	B.1.1.7	GR
MCL-21-H-3432	0-5 yrs	-	Punjab	18.5	1599880	1351907	29883	99.9331	B.1.1.7	GR
MCL-21-H-3433	0-5 yrs	-	Punjab	25.6	1236816	494913	29841	99.7927	B.1.1.7	GR
MCL-21-H-3434	16-18 yrs	-	Punjab	25.8	1475526	1226730	29854	99.8361	B.1.1.7	GR
MCL-21-H-3435	16-18 yrs	-	Punjab	19.1	1862614	1767835	29691	99.291	B.1.617.2	GK
MCL-21-H-3437	6-10 yrs	-	Punjab	19.5	1801520	1612120	29854	99.8361	B.1.1.7	GR
MCL-21-H-3439	11-15 yrs	-	Punjab	17.2	1153316	976560	29628	99.0804	B.1.617.2	GK
MCL-21-H-3440	11-15 yrs	-	Punjab	23.3	863384	728475	29686	99.2743	B.1.1.7	GR
MCL-21-H-3441	0-5 yrs	-	Punjab	26.7	1338374	917957	29527	98.7426	B.1.1.7	GR
MCL-21-H-3442	6-10 yrs	-	Punjab	14.1	700526	684442	29885	99.9398	B.1.617.1	G
MCL-21-H-3444	11-15 yrs	-	Punjab	23.3	1225130	1216726	29676	99.2409	B.1.617.2	GK
MCL-21-H-3445	16-18 yrs	-	Punjab	20.4	836492	818434	29824	99.7358	B.1.617.2	GK
MCL-21-H-3446	16-18 yrs	-	Punjab	14	914762	875809	29852	99.8294	B.1.617.2	GK
MCL-21-H-3447	6-10 yrs	-	Punjab	24.5	689646	604898	29701	99.3245	B.1.617.2	GK
MCL-21-H-3448	6-10 yrs	-	Punjab	21.1	652672	640850	29792	99.6288	B.1.617.2	GK
MCL-21-H-3449	0-5 yrs	-	Punjab	16.9	1220258	1204822	29782	99.5954	B.1.617.2	GK
MCL-21-H-3450	11-15 yrs	-	Punjab	23.3	1110374	1047330	29602	98.9934	B.1.617.2	GK
MCL-21-H-3451	6-10 yrs	-	Punjab	16.6	1284818	1262467	29868	99.883	B.1.617.2	GK
MCL-21-H-3452	6-10 yrs	-	Punjab	17.8	1024220	995522	29898	99.9833	B.1.617.2	GK
MCL-21-H-3120	16-18 yrs	-	Madhya Pradesh	15.7	1620410	1598577	29885	99.9398	B.1.1.7	GR
MCL-21-H-3135	11-15 yrs	-	Madhya Pradesh	27	1440778	904434	29759	99.5184	B.1.617.2	GK
MCL-21-H-3136	11-15 yrs	-	Madhya Pradesh	22.9	973116	865850	29842	99.796	B.1.617.1	G
MCL-21-H-3137	16-18 yrs	-	Madhya Pradesh	21.3	1235552	1105464	29869	99.8863	B.1.1.306	GR
MCL-21-H-3142	0-5 yrs	-	Madhya Pradesh	25.9	1006830	876177	29561	98.8563	B.1.617.2	GK
MCL-21-H-3146	11-15 yrs	-	Madhya Pradesh	26	829578	777078	29562	98.8596	B.1.617.2	GK
MCL-21-H-3152	16-18 yrs	-	Madhya Pradesh	25.8	1103874	698060	29531	98.756	B.1.617.2	GK
MCL-21-H-3154	11-15 yrs	-	Madhya Pradesh	27.7	1089796	994695	29427	98.4082	B.1.617.2	GK
MCL-21-H-3155	0-5 yrs	-	Madhya Pradesh	26.6	1373606	1268118	29810	99.689	B.1	G
MCL-21-H-3157	11-15 yrs	-	Madhya Pradesh	27.8	911526	661775	29574	98.8998	B.1.617.3	G
MCL-21-H-3159	11-15 yrs	-	Madhya Pradesh	25.7	1309096	815937	29536	98.7727	B.1.617.2	GK
MCL-21-H-3161	16-18 yrs	-	Madhya Pradesh	25.1	797484	712500	29424	98.3982	B.1.617.1	G
MCL-21-H-3164	0-5 yrs	-	Madhya Pradesh	26.1	1144424	687323	29634	99.1004	B.1.617.1	G
MCL-21-H-3166	11-15 yrs	-	Madhya Pradesh	24.6	990972	857462	29373	98.2276	B.1.617.2	GK
MCL-21-H-3168	16-18 yrs	-	Madhya Pradesh	25.4	1215994	982962	29420	98.3848	B.1.617.2	GK
MCL-21-H-3169	6-10 yrs	-	Madhya Pradesh	23.7	1174976	868691	29406	98.338	B.1.617.2	GK
MCL-21-H-3170	16-18 yrs	-	Madhya Pradesh	21	423034	316790	29443	98.4617	B.1.617.2	GK
MCL-21-H-2515	11-15 yrs	Symptomatic	Gujarat	19.1	927326	866732	29627	99.077	B.1.617.2	GK
MCL-21-H-2516	6-10 yrs	Symptomatic	Gujarat	20.8	1073374	1021310	29868	99.883	B.1.617.1	G
MCL-21-H-4019	6-10 yrs	-	Chandigarh	21.2	941936	627472	29643	99.1305	B.1.1.389	GR
MCL-21-H-4020	0-5 yrs	-	Chandigarh	20.5	995966	857534	29832	99.7626	B.1.523	GH
MCL-21-H-4021	0-5 yrs	-	Chandigarh	22.5	1444468	1209450	29686	99.2743	B.1.36	GH
MCL-21-H-4022	11-15 yrs	-	Chandigarh	13.4	1117726	1027962	29904	100.003	B.1.36	GH
MCL-21-H-4023	11-15 yrs	-	Chandigarh	15.5	1233846	1198616	29891	99.9599	B.1.36	GH
MCL-21-H-4025	16-18 yrs	-	Chandigarh	20.3	981670	873363	29828	99.7492	B.1.36	GH
MCL-21-H-4026	6-10 yrs	-	Chandigarh	21.1	1092412	876077	29855	99.8395	B.1.1.216	GR
MCL-21-H-4027	0-5 yrs	-	Chandigarh	21.5	962812	895875	29890	99.9565	B.1.36	GH
MCL-21-H-4028	16-18 yrs	-	Chandigarh	14.9	1102724	1023393	29897	99.9799	B.1.36	GH
MCL-21-H-4029	11-15 yrs	-	Chandigarh	21	1322940	1278886	29899	99.9866	B.1.36	GH
MCL-21-H-4030	6-10 yrs	-	Chandigarh	11.4	1087544	1059530	29894	99.9699	B.1.36.22	GH
MCL-21-H-4031	6-10 yrs	-	Chandigarh	13.3	1204674	1175998	29891	99.9599	B.1.1.216	GR
MCL-21-H-4032	0-5 yrs	-	Chandigarh	18.5	800188	590675	29328	98.0771	B.1.1.306	GR
MCL-21-H-4033	16-18 yrs	-	Chandigarh	24.8	1345322	1250164	29784	99.602	B.1.36	GH
MCL-21-H-4034	11-15 yrs	-	Chandigarh	24.2	996490	896265	29799	99.6522	B.1.36	GH
MCL-21-H-4035	6-10 yrs	-	Chandigarh	18.7	1146502	1096784	29901	99.9933	B.1.540	G
MCL-21-H-4036	11-15 yrs	-	Chandigarh	21	1126612	1107873	29895	99.9732	B.1.36	GH
MCL-21-H-4038	6-10 yrs	-	Chandigarh	24.5	878388	762635	29881	99.9264	B.1.36	GH
MCL-21-H-4039	16-18 yrs	-	Chandigarh	15	1180718	1165549	29894	99.9699	B.1.1.7	GR
MCL-21-H-4041	6-10 yrs	-	Chandigarh	24	933984	827014	29768	99.5485	B.1.1.216	GR
MCL-21-H-4042	16-18 yrs	-	Chandigarh	24.5	1023768	628399	29566	98.873	B.1.36	GH
MCL-21-H-4043	11-15 yrs	-	Chandigarh	20.6	1317830	1259954	29889	99.9532	B.1.36	GH
MCL-21-H-4044	16-18 yrs	-	Chandigarh	14.4	1142118	1076433	29893	99.9666	B.1.1.7	GR
MCL-21-H-4050	6-10 yrs	-	Chandigarh	21.7	1139816	871015	29851	99.8261	B.1.1.7	GR
MCL-21-H-4051	0-5 yrs	-	Chandigarh	21.5	1039276	904249	29862	99.8629	B.1.1.7	GR
MCL-21-H-4052	11-15 yrs	-	Chandigarh	15.2	1201538	1180634	29890	99.9565	B.1.1.7	GR
MCL-21-H-4053	16-18 yrs	-	Chandigarh	15.6	1088872	869200	29863	99.8662	B.1.1.7	GR
MCL-21-H-4054	0-5 yrs	-	Chandigarh	14.8	1140480	1001344	29869	99.8863	B.1.1.7	GR
MCL-21-H-4055	11-15 yrs	-	Chandigarh	28.7	796592	774950	29838	99.7826	B.1.1.7	GR
MCL-21-H-4056	16-18 yrs	-	Chandigarh	17.2	996934	991587	29876	99.9097	B.1.1.7	GR
MCL-21-H-4057	16-18 yrs	-	Chandigarh	28.6	990748	749973	29580	98.9198	B.1.1.7	GR
MCL-21-H-4058	0-5 yrs	-	Chandigarh	24.5	1153834	1114422	29834	99.7693	B.1.1.7	GR
MCL-21-H-4852	16-18 yrs	-	Uttar Pradesh	18.3	1098248	937881	29599	98.9834	B.1.617.2	GK
MCL-21-H-4854	0-5 yrs	-	Uttar Pradesh	24.2	866430	710492	29501	98.6557	B.1.617.2	GK
MCL-21-H-4856	16-18 yrs	-	Uttar Pradesh	16.3	1058904	1021900	29876	99.9097	B.1.617.2	GK
MCL-21-H-4857	6-10 yrs	-	Uttar Pradesh	27.5	1046486	582086	29605	99.0034	B.1.617.2	GK
MCL-21-H-4858	16-18 yrs	-	Uttar Pradesh	25.7	1091900	797605	29605	99.0034	B.1.617.2	GK
MCL-21-H-4860	16-18 yrs	-	Uttar Pradesh	18.4	918732	872785	29430	98.4182	B.1.617.2	GK
MCL-21-H-4861	6-10 yrs	-	Uttar Pradesh	25.3	776734	752713	29726	99.4081	B.1.617.2	GK
MCL-21-H-4862	16-18 yrs	-	Uttar Pradesh	22.3	881248	769720	29646	99.1406	B.1.617.2	GK
MCL-21-H-4866	11-15 yrs	-	Uttar Pradesh	22.2	1007942	911378	29525	98.7359	B.1.617.2	GK
MCL-21-H-4867	11-15 yrs	-	Uttar Pradesh	21.4	719796	655441	29743	99.4649	B.1.617.2	GK
MCL-21-H-4868	0-5 yrs	-	Uttar Pradesh	15.8	782476	771455	29647	99.1439	B.1.617.2	GK
MCL-21-H-5897	11-15 yrs	-	Uttar Pradesh	19.1	813650	806882	29866	99.8763	B.1.617.2	GK
MCL-21-H-5898	11-15 yrs	-	Uttar Pradesh	14.3	816584	790502	29865	99.8729	B.1.617.2	GK
MCL-21-H-5900	0-5 yrs	-	Uttar Pradesh	13.7	949644	943342	29872	99.8963	B.1.617.2	GK
MCL-21-H-5901	0-5 yrs	-	Uttar Pradesh	19.2	801952	790786	29848	99.8161	B.1.617.2	GK
MCL-21-H-5902	16-18 yrs	-	Uttar Pradesh	16.2	862176	859786	29800	99.6556	B.1.617.2	GK
MCL-21-H-5903	6-10 yrs	-	Uttar Pradesh	16.3	1062156	1031118	29875	99.9064	B.1.617.2	GK
MCL-21-H-5904	6-10 yrs	-	Uttar Pradesh	17.5	912514	876262	29861	99.8595	B.1.617.2	GK
MCL-21-H-5905	6-10 yrs	-	Uttar Pradesh	19.4	744046	656050	29838	99.7826	B.1.617.2	GK
MCL-21-H-5906	11-15 yrs	-	Uttar Pradesh	17.4	888440	873322	29888	99.9498	B.1.617.1	G
MCL-21-H-5907	11-15 yrs	-	Uttar Pradesh	18.5	941544	925376	29703	99.3312	B.1.617.2	GK
MCL-21-H-5908	16-18 yrs	-	Uttar Pradesh	18.2	1000230	991285	29811	99.6923	B.1.617.2	GK
MCL-21-H-5909	11-15 yrs	-	Uttar Pradesh	17.2	823020	821624	29821	99.7258	B.1.617.2	GK
MCL-21-H-5910	0-5 yrs	-	Uttar Pradesh	17.9	797274	700346	29876	99.9097	B.1.617.2	GK
MCL-21-H-5911	6-10 yrs	-	Uttar Pradesh	15.1	866170	846190	29797	99.6455	B.1.617.2	GK
MCL-21-H-5912	6-10 yrs	-	Uttar Pradesh	19.7	998680	990552	29816	99.7091	B.1.617.2	GK
MCL-21-H-5913	16-18 yrs	-	Uttar Pradesh	14.9	912148	897938	29867	99.8796	B.1.617.2	GK
MCL-21-H-5914	11-15 yrs	-	Uttar Pradesh	13.9	1088488	1077312	29896	99.9766	B.1.617.1	G
MCL-21-H-5915	16-18 yrs	-	Uttar Pradesh	23.5	815032	810822	29687	99.2777	B.1.617.2	GK
MCL-21-H-5916	16-18 yrs	-	Uttar Pradesh	16.6	1010562	999338	29778	99.582	B.1.617.2	GK
MCL-21-H-5917	6-10 yrs	-	Uttar Pradesh	20.7	1028888	1010014	29863	99.8662	B.1.617.2	GK
MCL-21-H-5918	11-15 yrs	-	Uttar Pradesh	15.9	834600	641623	29715	99.3713	B.1.617.2	GK
MCL-21-H-5919	16-18 yrs	-	Uttar Pradesh	24.1	790748	732605	29645	99.1372	B.1.617.2	GK
MCL-21-H-5621	11-15 yrs	-	Rajasthan	22.4	692310	686244	29865	99.8729	B.1.36	GH
MCL-21-H-5622	16-18 yrs	-	Rajasthan	19.7	603402	591336	29898	99.9833	B.1.1	GR
MCL-21-H-5623	16-18 yrs	-	Rajasthan	20.5	896826	890524	29893	99.9666	B.1.1	GR
MCL-21-H-5624	11-15 yrs	-	Rajasthan	16.8	1059566	1031104	29894	99.9699	B.1.1	GR
MCL-21-H-5625	6-10 yrs	-	Rajasthan	24.1	1007338	962831	29872	99.8963	B.1.36.8	GH
MCL-21-H-5626	16-18 yrs	-	Rajasthan	25.2	1006826	916278	29764	99.5352	B.1.1	GR
MCL-21-H-5627	6-10 yrs	-	Rajasthan	22.2	977200	946450	29445	98.4684	B.1	G
MCL-21-H-5628	16-18 yrs	-	Rajasthan	23.1	979438	973119	29892	99.9632	B.1.1	GR
MCL-21-H-5629	11-15 yrs	-	Rajasthan	20.1	948826	839325	29897	99.9799	B.1	G
MCL-21-H-5631	0-5 yrs	-	Rajasthan	23.4	962916	948560	29880	99.9231	B.1.36.8	GH
MCL-21-H-5632	0-5 yrs	-	Rajasthan	24	876050	870129	29891	99.9599	B.1.36.8	GH
MCL-21-H-5633	11-15 yrs	-	Rajasthan	25.1	707856	690614	29718	99.3813	B.1.1.216	GR
MCL-21-H-5634	16-18 yrs	-	Rajasthan	24.8	770208	757489	29329	98.0805	B.1.36	GH
MCL-21-H-5635	16-18 yrs	-	Rajasthan	26.6	738898	704764	29762	99.5285	B.1.36	GH
MCL-21-H-5636	11-15 yrs	-	Rajasthan	22.7	973286	949818	29895	99.9732	B.1.1.306	GR
MCL-21-H-5637	6-10 yrs	-	Rajasthan	21.5	941252	916571	29736	99.4415	B.1.36.26	GH
MCL-21-H-5639	0-5 yrs	-	Rajasthan	16.6	947198	826022	29888	99.9498	B.1.1.306	GR
MCL-21-H-5640	0-5 yrs	-	Rajasthan	20.6	1048556	1035074	29896	99.9766	B.1.36	GH
MCL-21-H-5643	0-5 yrs	-	Rajasthan	24.8	903626	895162	29836	99.7759	B.1.1.306	GR
MCL-21-H-5644	6-10 yrs	-	Rajasthan	22.6	994706	973683	29895	99.9732	B.1.36.8	GH
MCL-21-H-5645	11-15 yrs	-	Rajasthan	25.1	792132	789161	29875	99.9064	B.1	G
MCL-21-H-5648	16-18 yrs	-	Rajasthan	22.9	844582	806969	29873	99.8997	B.1.617.3	G
MCL-21-H-5650	16-18 yrs	-	Rajasthan	29.8	675134	672655	29736	99.4415	B.1.617.1	G
MCL-21-H-5652	6-10 yrs	-	Rajasthan	24.2	971934	955219	29872	99.8963	B.1.617.2	GK
MCL-21-H-5653	11-15 yrs	-	Rajasthan	21.8	872070	866311	29657	99.1773	B.1.617.2	GK
MCL-21-H-5654	11-15 yrs	-	Rajasthan	23	853614	851196	29634	99.1004	B.1.617.2	GK
MCL-21-H-5657	0-5 yrs	-	Rajasthan	19.8	1157084	1146308	29870	99.8896	B.1.617.2	GK
MCL-21-H-5658	16-18 yrs	-	Rajasthan	21.3	963234	958557	29691	99.291	B.1.617.2	GK
MCL-21-H-5659	16-18 yrs	-	Rajasthan	20.2	1106920	1100018	29747	99.4783	B.1.617.2	GK
MCL-21-H-5660	6-10 yrs	-	Rajasthan	19	1052176	971428	29757	99.5118	B.1.617.2	GK
MCL-21-H-5661	0-5 yrs	-	Rajasthan	14.9	836818	834039	29896	99.9766	B.1.617.2	GK
MCL-21-H-5662	11-15 yrs	-	Rajasthan	22.3	1133378	1114403	29685	99.271	B.1.617.2	GK
MCL-21-H-5703	0-5 yrs	Symptomatic	Maharashtra	17.7	842986	827836	29882	99.9298	B.1.617.1	G
MCL-21-H-5704	0-5 yrs	Asymptomatic	Maharashtra	19.3	907400	693512	29827	99.7458	B.1.617.1	G
MCL-21-H-5705	0-5 yrs	Symptomatic	Maharashtra	23.2	1065156	1054373	29865	99.8729	B.1.617.1	G
MCL-21-H-5708	6-10 yrs	Symptomatic	Maharashtra	16.6	887386	778917	29885	99.9398	B.1.617.1	G
MCL-21-H-5710	11-15 yrs	Asymptomatic	Maharashtra	21.6	691884	647078	29719	99.3847	B.1.617.1	G
MCL-21-H-5711	11-15 yrs	Symptomatic	Maharashtra	18.1	972906	955748	29876	99.9097	B.1.617.1	G
MCL-21-H-5712	16-18 yrs	Asymptomatic	Maharashtra	27.3	774576	487024	29741	99.4582	B.1.617.1	G
MCL-21-H-5713	11-15 yrs	Asymptomatic	Maharashtra	17.8	1277660	1269353	29897	99.9799	B.1.1.306	GR
MCL-21-H-5714	11-15 yrs	Asymptomatic	Maharashtra	21.4	922886	855251	29895	99.9732	B.1.617.1	G
MCL-21-H-5715	16-18 yrs	Symptomatic	Maharashtra	13.8	997742	909904	29742	99.4616	B.1.617.2	GK
MCL-21-H-5716	11-15 yrs	Symptomatic	Maharashtra	24.1	990530	655364	29828	99.7492	B.1.617.2	GK
MCL-21-H-5717	6-10 yrs	Asymptomatic	Maharashtra	27.4	990286	952895	29844	99.8027	B.1.1.306	GR
MCL-21-H-5718	6-10 yrs	Symptomatic	Maharashtra	22	745774	734660	29875	99.9064	B.1.617.1	G
MCL-21-H-5720	6-10 yrs	Symptomatic	Maharashtra	20.1	1085670	1004070	29863	99.8662	B.1.1.306	GR
MCL-21-H-5722	16-18 yrs	Symptomatic	Maharashtra	13.9	854862	831247	29900	99.99	B.1.617.1	G
MCL-21-H-5723	11-15 yrs	Symptomatic	Maharashtra	17.5	1039974	1016662	29896	99.9766	B.1.617.2	GK
MCL-21-H-5724	0-5 yrs	Symptomatic	Maharashtra	20	1103666	972593	29893	99.9666	B.1.617.1	G
MCL-21-H-5725	16-18 yrs	Asymptomatic	Maharashtra	18	968362	964236	29899	99.9866	B.1.1.306	GR
MCL-21-H-5726	11-15 yrs	Symptomatic	Maharashtra	18.5	863044	858769	29870	99.8896	B.1.617.1	G
MCL-21-H-5728	0-5 yrs	Asymptomatic	Maharashtra	21.4	949458	724782	29754	99.5017	B.1.617.2	GK
MCL-21-H-5729	11-15 yrs	Asymptomatic	Maharashtra	22.2	918670	658190	29734	99.4348	B.1.617.2	GK
MCL-21-H-5730	6-10 yrs	Asymptomatic	Maharashtra	23.1	932768	871106	29851	99.8261	B.1.617.2	GK
MCL-21-H-5731	16-18 yrs	Symptomatic	Maharashtra	26.2	1038046	885839	29629	99.0837	B.1.617.2	GK
MCL-21-H-5732	16-18 yrs	Symptomatic	Maharashtra	21.9	981184	862528	29886	99.9431	B.1.617.2	GK
MCL-21-H-5733	11-15 yrs	Asymptomatic	Maharashtra	26.2	925186	815167	29822	99.7291	B.1.617.2	GK
MCL-21-H-5736	16-18 yrs	Asymptomatic	Maharashtra	19.2	1102406	1080449	29900	99.99	B.1.617.2	GK
MCL-21-H-5737	11-15 yrs	Symptomatic	Maharashtra	25.6	934532	841959	29777	99.5786	B.1.617.2	GK
MCL-21-H-5738	11-15 yrs	Asymptomatic	Maharashtra	17.8	1251246	1139489	29869	99.8863	B.1.617.2	GK
MCL-21-H-5739	16-18 yrs	Symptomatic	Maharashtra	22.3	796896	787306	29866	99.8763	B.1.617.1	G
MCL-21-H-5740	11-15 yrs	Asymptomatic	Maharashtra	22.4	968344	932443	29843	99.7994	B.1.617.1	G
MCL-21-H-5741	16-18 yrs	Asymptomatic	Maharashtra	13.5	957364	920401	29898	99.9833	B.1.617.1	G
MCL-21-H-5742	6-10 yrs	Symptomatic	Maharashtra	16.3	968210	922597	29887	99.9465	B.1.617.3	G
MCL-21-H-5743	6-10 yrs	Asymptomatic	Maharashtra	24.3	761344	707068	29815	99.7057	B.1.617.1	G
MCL-21-H-5744	16-18 yrs	Symptomatic	Maharashtra	26.2	925114	680741	29577	98.9098	B.1.617.1	G
MCL-21-H-5745	11-15 yrs	Symptomatic	Maharashtra	14.2	1280454	1259232	29888	99.9498	B.1.1.7	GR
MCL-21-H-5746	16-18 yrs	Asymptomatic	Maharashtra	24.9	1067614	1016250	29850	99.8228	B.1.1.7	GR
MCL-21-H-5747	11-15 yrs	Symptomatic	Maharashtra	15.3	1047226	990543	29870	99.8896	B.1.617.2	GK
MCL-21-H-5748	11-15 yrs	Symptomatic	Maharashtra	23.1	1113038	1068164	29862	99.8629	B.1.617.1	G
MCL-21-H-5749	0-5 yrs	Asymptomatic	Maharashtra	18.3	981250	840448	29892	99.9632	B.1.617.1	G
MCL-21-H-5750	11-15 yrs	Asymptomatic	Maharashtra	22.9	1086086	969927	29833	99.7659	B.1.617.3	G
MCL-21-H-5751	16-18 yrs	Asymptomatic	Maharashtra	18.7	1080954	946432	29896	99.9766	B.1.617.1	G
MCL-21-H-5753	11-15 yrs	Asymptomatic	Maharashtra	20.4	1117804	1102469	29898	99.9833	B.1.617.1	G
MCL-21-H-5754	11-15 yrs	Asymptomatic	Maharashtra	15.4	913952	892765	29858	99.8495	B.1.1.7	GR
MCL-21-H-5756	0-5 yrs	Asymptomatic	Maharashtra	14.2	1013872	959528	29901	99.9933	B.1.617.1	G
MCL-21-H-5765	0-5 yrs	Asymptomatic	Maharashtra	19	954258	731272	29781	99.592	B.1.617.1	G
MCL-21-H-5767	0-5 yrs	Asymptomatic	Maharashtra	25	963074	907248	29837	99.7793	B.1.617.1	G
MCL-21-H-5769	11-15 yrs	Asymptomatic	Maharashtra	27.5	999556	747302	29726	99.4081	B.1.1.7	GR
MCL-21-H-5771	11-15 yrs	Asymptomatic	Maharashtra	20.5	798764	631392	29697	99.3111	B.1.617.1	G
MCL-21-H-5772	16-18 yrs	Asymptomatic	Maharashtra	16.5	985212	976206	29877	99.9131	B.1.617.2	GK
MCL-21-H-5773	11-15 yrs	Asymptomatic	Maharashtra	22.1	723464	676403	29800	99.6556	B.1.1.7	GR
MCL-21-H-5774	0-5 yrs	Symptomatic	Maharashtra	25.6	791534	744070	29659	99.184	B.1.617.1	G
MCL-21-H-5775	0-5 yrs	Asymptomatic	Maharashtra	25.4	896724	826583	29888	99.9498	B.1.1.7	GR
MCL-21-H-5777	16-18 yrs	Symptomatic	Maharashtra	17.5	1016464	1003593	29866	99.8763	B.1.1.7	GR
MCL-21-H-5779	0-5 yrs	Symptomatic	Maharashtra	21.2	792292	552688	29857	99.8462	B.1.617.1	G
MCL-21-H-5781	11-15 yrs	Symptomatic	Maharashtra	18.3	604302	357210	29475	98.5687	B.1.617.1	G
MCL-21-H-5782	16-18 yrs	Asymptomatic	Maharashtra	21.7	933422	923413	29883	99.9331	B.1.617.1	G
MCL-21-H-5784	11-15 yrs	Asymptomatic	Maharashtra	18	1187420	1115854	29882	99.9298	B.1.617.1	G
MCL-21-H-5785	11-15 yrs	Symptomatic	Maharashtra	29	937056	916475	29642	99.1272	B.1.617.1	G
MCL-21-H-5786	16-18 yrs	Symptomatic	Maharashtra	14.8	1226290	1126811	29862	99.8629	B.1.617.2	GK
MCL-21-H-5788	11-15 yrs	Asymptomatic	Maharashtra	20.2	1015332	1001916	29895	99.9732	B.1.617.1	G
MCL-21-H-5789	16-18 yrs	Symptomatic	Maharashtra	17.2	826172	808871	29896	99.9766	B.1.617.1	G
MCL-21-H-5791	16-18 yrs	Asymptomatic	Maharashtra	16	1143962	991229	29900	99.99	B.1.617.1	G
MCL-21-H-4903	6-10 yrs	-	Telangna	23.1	881898	860592	29879	99.9197	B.1.617.2	GK
MCL-21-H-4904	0-5 yrs	-	Telangna	22	703884	644176	29898	99.9833	B.1.617.1	G
MCL-21-H-4905	6-10 yrs	-	Telangna	13.7	981608	955367	29849	99.8194	B.1.617.2	GK
MCL-21-H-4906	6-10 yrs	-	Telangna	12	1090030	1036666	29881	99.9264	B.1.1.7	GR
MCL-21-H-4907	6-10 yrs	-	Telangna	22.7	872684	758989	29865	99.8729	B.1.617.2	GK
MCL-21-H-4908	11-15 yrs	-	Telangna	13.5	855716	845752	29876	99.9097	B.1.617.2	GK
MCL-21-H-4910	11-15 yrs	-	Telangna	20.7	817548	785587	29699	99.3178	B.1.617.1	G
MCL-21-H-4912	0-5 yrs	-	Telangna	16.9	836718	755374	29893	99.9666	B.1.617.2	GK
MCL-21-H-4914	11-15 yrs	-	Telangna	25.3	582510	546731	29607	99.0101	B.1.1.7	GR
MCL-21-H-4915	11-15 yrs	-	Telangna	14.7	924184	872963	29803	99.6656	B.1.617.2	GK
MCL-21-H-4916	0-5 yrs	-	Telangna	16.4	940286	835017	29749	99.485	B.1.617.2	GK
MCL-21-H-4918	6-10 yrs	-	Telangna	13.4	1046064	950226	29892	99.9632	B.1.617.2	GK
MCL-21-H-4919	6-10 yrs	-	Telangna	14.2	942188	922576	29847	99.8127	B.1.617.2	GK
MCL-21-H-4920	11-15 yrs	-	Telangna	14.3	795594	653993	29628	99.0804	B.1.617.2	GK
MCL-21-H-4921	11-15 yrs	-	Telangna	12.3	1032110	985796	29891	99.9599	B.1.617.2	GK
MCL-21-H-4923	11-15 yrs	-	Telangna	17.9	1063072	989887	29758	99.5151	B.1.617.2	GK
MCL-21-H-4925	11-15 yrs	-	Telangna	12.1	911184	903838	29882	99.9298	B.1.617.2	GK
MCL-21-H-4926	11-15 yrs	-	Telangna	27.2	836808	764872	29556	98.8396	B.1.617.2	GK
MCL-21-H-4927	6-10 yrs	-	Telangna	14.9	1032686	988559	29864	99.8696	B.1.617.2	GK
MCL-21-H-4928	11-15 yrs	-	Telangna	22.4	947682	727200	29842	99.796	B.1.617.2	GK
MCL-21-H-4929	6-10 yrs	-	Telangna	17.9	959376	777325	29888	99.9498	B.1.617.2	GK
MCL-21-H-4930	0-5 yrs	-	Telangna	13.8	1041608	970751	29898	99.9833	B.1.617.1	G
MCL-21-H-4931	0-5 yrs	-	Telangna	12.8	975158	925964	29886	99.9431	B.1.617.2	GK
MCL-21-H-4932	0-5 yrs	-	Telangna	20.8	901518	777090	29783	99.5987	B.1.617.2	GK
MCL-21-H-4933	6-10 yrs	-	Telangna	16.5	842466	824434	29844	99.8027	B.1.617.2	GK
MCL-21-H-4934	0-5 yrs	-	Telangna	17.6	917926	867240	29892	99.9632	B.1.617.2	GK
MCL-21-H-4935	6-10 yrs	-	Telangna	10.3	810580	716936	29892	99.9632	B.1.617.2	GK
MCL-21-H-4936	0-5 yrs	-	Telangna	14.7	740296	503767	29690	99.2877	B.1.617.2	GK
MCL-21-H-4939	6-10 yrs	-	Telangna	18.8	818240	798352	29648	99.1472	B.1.617.2	GK
MCL-21-H-4940	6-10 yrs	-	Telangna	21.2	986710	901952	29699	99.3178	B.1.617.2	GK
MCL-21-H-4941	6-10 yrs	-	Telangna	18.6	1046258	916670	29664	99.2007	B.1.617.2	GK
MCL-21-H-5832	0-5 yrs	-	Karnataka	18.2	849654	841249	29813	99.699	B.1.617.2	GK
MCL-21-H-5833	11-15 yrs	-	Karnataka	18.5	819228	815461	29825	99.7392	B.1.617.2	GK
MCL-21-H-5834	0-5 yrs	-	Karnataka	21.2	913542	850899	29890	99.9565	B.1.617.2	GK
MCL-21-H-5835	16-18 yrs	-	Karnataka	25.9	1010412	985456	29792	99.6288	B.1.617.2	GK
MCL-21-H-5836	6-10 yrs	-	Karnataka	24.5	866382	839634	29860	99.8562	B.1.617.2	GK
MCL-21-H-5837	16-18 yrs	-	Karnataka	13.6	1169368	1161313	29828	99.7492	B.1.617.2	GK
MCL-21-H-5838	11-15 yrs	-	Karnataka	24	1284556	1267399	29872	99.8963	B.1.617.2	GK
MCL-21-H-5839	16-18 yrs	-	Karnataka	18.4	1076136	1068839	29758	99.5151	B.1.617.2	GK
MCL-21-H-5840	11-15 yrs	-	Karnataka	15.9	883298	876409	29888	99.9498	B.1.617.2	GK
MCL-21-H-7057	0-5 yrs	-	Rajasthan	18.7	2655126	2638756	29902	99.9967	B.1.36	GH
MCL-21-H-7058	6-10 yrs	-	Rajasthan	29.19	1473274	816989	29764	99.5352	B.1.36	GH
MCL-21-H-7059	11-15 yrs	-	Rajasthan	17.9	1841344	1822913	29899	99.9866	B.1.36.17	GH
MCL-21-H-7060	11-15 yrs	-	Rajasthan	24.5	1642296	1610113	29899	99.9866	B.1.36	GH
MCL-21-H-7062	16-18 yrs	-	Rajasthan	25.2	1694820	1210622	29867	99.8796	B.1.36	GH
MCL-21-H-7063	16-18 yrs	-	Rajasthan	24.2	2128298	2089206	29895	99.9732	B.1.36	GH
MCL-21-H-7067	11-15 yrs	-	Rajasthan	26.8	1856822	1574474	29827	99.7458	B.1.1.7	GR
MCL-21-H-7070	16-18 yrs	-	Rajasthan	28.5	2272962	2255183	29744	99.4683	B.1.1.216	GR
MCL-21-H-7071	11-15 yrs	-	Rajasthan	17.7	1521980	1510957	29889	99.9532	B.1.1.7	GR
MCL-21-H-7072	16-18 yrs	-	Rajasthan	16.7	2919710	2882876	29884	99.9365	B.1.617.2	GK
MCL-21-H-7073	16-18 yrs	-	Rajasthan	17.8	1688342	1670508	29889	99.9532	B.1.617.2	GK
MCL-21-H-7074	16-18 yrs	-	Rajasthan	21.7	1569990	1385545	29864	99.8696	B.1.617.2	GK
MCL-21-H-7078	16-18 yrs	-	Rajasthan	23.19	2637782	2531859	29672	99.2275	B.1.617.2	GK
MCL-21-H-7090	16-18 yrs	Asymptomatic	Karnatka	23.8	1435962	1339610	29885	99.9398	B.6	O
MCL-21-H-7091	0-5 yrs	Symptomatic	Karnatka	23.9	2979244	2918171	29897	99.9799	B.1	G
MCL-21-H-7092	6-10 yrs	Symptomatic	Karnatka	21.9	2502694	2478725	29875	99.9064	B.1	G
MCL-21-H-7093	16-18 yrs	Asymptomatic	Karnatka	25.9	1508974	1446384	29887	99.9465	B.1.210	G
MCL-21-H-7094	0-5 yrs	Asymptomatic	Karnatka	26	1807086	1755292	29877	99.9131	B.1.1.46	GR
MCL-21-H-7095	16-18 yrs	Asymptomatic	Karnatka	23.7	1891338	1743711	29886	99.9431	B.1	G
MCL-21-H-7096	16-18 yrs	Asymptomatic	Karnatka	29.1	2284154	1769126	29891	99.9599	B.1.1.46	GR
MCL-21-H-7097	6-10 yrs	Asymptomatic	Karnatka	26	1545526	1480376	29892	99.9632	B.1.1.46	GR
MCL-21-H-7098	0-5 yrs	Symptomatic	Karnatka	22.8	2391236	2335275	29898	99.9833	B.1.36.29	GH
MCL-21-H-7099	16-18 yrs	Symptomatic	Karnatka	21	1556374	1440873	29897	99.9799	B.1.1.46	GR
MCL-21-H-7101	0-5 yrs	Symptomatic	Karnatka	15.8	721494	696241	29896	99.9766	B.1.1	GR
MCL-21-H-7102	16-18 yrs	Symptomatic	Karnatka	18.2	1419130	1397941	29899	99.9866	B.1.1.46	GR
MCL-21-H-7104	6-10 yrs	Symptomatic	Karnatka	17.1	1945840	1913384	29899	99.9866	B.1.1	GR
MCL-21-H-7105	16-18 yrs	Symptomatic	Karnatka	21.6	2322394	2248578	29899	99.9866	B.1.1.306	GR
MCL-21-H-7106	16-18 yrs	Symptomatic	Karnatka	15.6	1835288	1828708	29898	99.9833	B.1.1.201	GR
MCL-21-H-7107	0-5 yrs	Symptomatic	Karnatka	17	2437224	2403458	29899	99.9866	B.1.1	GR
MCL-21-H-7108	16-18 yrs	Asymptomatic	Karnatka	23.1	1506974	1462777	29894	99.9699	B.1.1.326	GR
MCL-21-H-7109	0-5 yrs	Asymptomatic	Karnatka	22.2	1584118	1497137	29748	99.4817	B.1.1.46	GR
MCL-21-H-7110	11-15 yrs	Asymptomatic	Karnatka	25.3	1603468	1520365	29894	99.9699	B.1.1.46	GR
MCL-21-H-7111	0-5 yrs	Asymptomatic	Karnatka	25.1	2758750	2678340	29888	99.9498	B.1.1.354	GR
MCL-21-H-7112	16-18 yrs	Asymptomatic	Karnatka	27.8	2315456	2073064	29867	99.8796	B.1.1.216	GR
MCL-21-H-7113	0-5 yrs	Asymptomatic	Karnatka	26.3	2009072	1987779	29867	99.8796	B.1.1	GR
MCL-21-H-7115	16-18 yrs	Asymptomatic	Karnatka	22.7	2022646	2019397	29876	99.9097	B.1.36.29	GH
MCL-21-H-7117	16-18 yrs	Asymptomatic	Karnatka	20.8	2613920	2604031	29896	99.9766	B.1.36.29	GH
MCL-21-H-7119	11-15 yrs	Asymptomatic	Karnatka	29.7	1292798	1287298	29861	99.8595	B.1.1.7	GR
MCL-21-H-7120	16-18 yrs	Asymptomatic	Karnatka	24.9	1883266	1875053	29873	99.8997	B.1.36.29	GH
MCL-21-H-7123	16-18 yrs	Asymptomatic	Karnatka	25	1389854	1386005	29888	99.9498	B.1.617.1	G
MCL-21-H-7124	11-15 yrs	Asymptomatic	Karnatka	25.8	2438444	2415030	29868	99.883	B.1.1.7	GR
MCL-21-H-7127	16-18 yrs	Asymptomatic	Karnatka	29.2	1070838	1045982	29748	99.4817	B.1.617.1	G
